# Worldwide routine immunisation coverage regressed during the first year of the COVID-19 pandemic

**DOI:** 10.1101/2021.12.03.21267195

**Authors:** Beth Evans, Thibaut Jombart

## Abstract

We modelled historical, country-specific routine immunisation trends using publicly available vaccination coverage data for diphtheria, tetanus and pertussis-containing vaccine first-dose (DTP1) and third-dose (DTP3) from 2000 to 2019. We evaluate changes in coverage in 2020 by comparing model predictions to WUENIC-reported coverage. We report a 2.9% (95%_CI_: [2.2%; 3.6%]) global decline in DTP3 coverage, and important increases in missed immunisations in some countries with middle-income countries, and the Americas, being most affected.

---

The COVID-19 pandemic has impacted society and public health infrastructures worldwide, influencing mobility [1], access to health services [2], livelihoods and poverty [3]. While COVID-19 vaccination strategies continue to receive considerable emphasis [4,5], the extent to which routine immunisation (RI) has been impacted during the first year of the pandemic remains unclear. Indeed, the World Health Organisation (WHO) pulse surveys reported disruptions in the first half of 2020 [2], and while some later studies suggested a potential recovery [6], recent observations again hinted at global coverage declines [7].

RI is estimated to prevent four to five million deaths worldwide every year [8]. As such, there is an urgent need for assessing potential changes in RI coverage, as declines may result in considerable added morbidity and mortality.
