## Supplementary Table S1 for "Worldwide routine immunisation coverage regressed during the first year of the COVID-19 pandemic"

### Sheet: Table S1
Country	ISO code	UN region	Income group	ARIMA modelled expected 2020 coverage (mean)	ARIMA modelled expected coverage (min 95% CI)	ARIMA modelled expected coverage (max 95% CI)	ARIMA coverage 95% CI	WUENIC reported 2020 coverage	Delta (expected - reported, mean)	Delta (expected - reported, min 95% CI)	Delta (expected - reported, max 95% CI)	WUENIC-reported coverage within ARIMA-predicted 95% CI	Surviving infants	Total missed immunisations	Expected missed children	Additional missed immunisations (mean)	Additional missed immunisations (min 95% CI)	Additional missed immunisations (max 95% CI)
Afghanistan	AFG	Asia	LIC	0.75	0.667701	0.832299	0.164598	0.78	0.03	0.112299	-0.0522991	TRUE	1158000	254760	289500	-34740	-130042	60562
Albania	ALB	Europe	UMIC	0.99	0.983348	0.99	0.00665163	0.99	0	0.00665163	0	TRUE	33000	330	330	0	-219	0
Andorra	AND	Europe	HIC	0.984	0.959869	0.99	0.0301306	0.99	0.006	0.0301306	0	TRUE	NA	NA	NA	NA	NA	NA
Angola	AGO	Africa	LMIC	0.67	0.557229	0.782771	0.225542	0.61	-0.06	0.052771	-0.172771	TRUE	1236000	482040	407880	74160	-65224	213544
Antigua and Barbuda	ATG	Americas	HIC	0.986	0.969913	0.99	0.020087	0.98	-0.006	0.010087	-0.01	TRUE	1000	20	14	5	-10	10
Argentina	ARG	Americas	UMIC	0.87	0.820947	0.919053	0.0981051	0.79	-0.08	-0.0309475	-0.129053	FALSE	745000	156450	96850	59599	23055	96144
Armenia	ARM	Asia	UMIC	0.961	0.950882	0.970895	0.0200128	0.96	-0.001	0.00911781	-0.0108949	TRUE	39000	1560	1525	34	-355	424
Australia	AUS	Oceania	HIC	0.975	0.943623	0.99	0.0463767	0.98	0.005	0.0363767	-0.01	TRUE	317000	6340	8018	-1677	-11531	3170
Azerbaijan	AZE	Asia	UMIC	0.967	0.931025	0.99	0.0589752	0.85	-0.117	-0.0810248	-0.14	FALSE	154000	23100	5106	17993	12477	21560
Bahamas	BHS	Americas	HIC	0.924	0.884453	0.963567	0.0791136	0.97	0.046	0.0855466	0.00643299	FALSE	5000	150	380	-229	-427	-32
Bahrain	BHR	Asia	HIC	0.986	0.974275	0.99	0.0157253	0.99	0.004	0.0157253	0	TRUE	22000	220	308	-88	-345	0
Bangladesh	BGD	Asia	LMIC	0.99	0.967079	0.99	0.0229214	0.99	0	0.0229214	0	TRUE	2821000	28210	28210	0	-64661	0
Barbados	BRB	Americas	HIC	0.942	0.874421	0.99	0.115579	0.86	-0.082	-0.0144212	-0.13	FALSE	3000	420	175	244	43	390
Belarus	BLR	Europe	UMIC	0.973	0.864692	0.99	0.125308	0.97	-0.003	0.105308	-0.02	TRUE	108000	3240	2916	323	-11373	2160
Belgium	BEL	Europe	HIC	0.99	0.984322	0.99	0.00567786	0.98	-0.01	-0.00432214	-0.01	FALSE	124000	2480	1240	1240	535	1240
Belize	BLZ	Americas	LMIC	0.972	0.929902	0.99	0.0600979	0.79	-0.182	-0.139902	-0.2	FALSE	8000	1680	220	1459	1119	1599
Benin	BEN	Africa	LMIC	0.849	0.803679	0.894596	0.090918	0.83	-0.019	0.0263215	-0.0645965	TRUE	405000	68850	61099	7750	-10660	26161
Bhutan	BTN	Asia	LMIC	0.986	0.953291	0.99	0.0367089	0.96	-0.026	0.00670888	-0.03	TRUE	13000	520	180	339	-87	390
Botswana	BWA	Africa	UMIC	0.98	0.98	0.98	0	0.98	0	0	0	TRUE	53000	1060	1060	0	0	0
Brunei Darussalam	BRN	Asia	HIC	0.989	0.982967	0.99	0.00703264	0.99	0.001	0.00703264	0	TRUE	6000	60	66	-6	-42	0
Bulgaria	BGR	Europe	UMIC	0.954	0.921327	0.986673	0.0653459	0.94	-0.014	0.0186729	-0.0466729	TRUE	61000	3660	2806	853	-1139	2847
Burkina Faso	BFA	Africa	LIC	0.945	0.907163	0.982228	0.0750648	0.95	0.005	0.0428371	-0.0322277	TRUE	737000	36850	40760	-3909	-31570	23751
Burundi	BDI	Africa	LIC	0.968	0.93656	0.99	0.0534398	0.98	0.012	0.0434398	-0.01	TRUE	432000	8640	13855	-5215	-18765	4320
Cabo Verde	CPV	Africa	LMIC	0.965	0.928169	0.99	0.0618307	0.93	-0.035	0.00183069	-0.06	TRUE	10000	700	350	350	-18	599
Cambodia	KHM	Asia	LMIC	0.94	0.805106	0.99	0.184894	0.94	0	0.134894	-0.05	TRUE	352000	21120	21120	0	-47482	17600
Cameroon	CMR	Africa	LMIC	0.751	0.675407	0.82658	0.151173	0.77	0.019	0.0945931	-0.0565797	TRUE	863000	198490	214893	-16402	-81633	48828
Canada	CAN	Americas	HIC	0.941	0.933431	0.949248	0.0158176	0.94	-0.001	0.00656942	-0.00924822	TRUE	385000	23100	22584	515	-2529	3560
Central African Republic	CAF	Africa	LIC	0.54	0.357463	0.722537	0.365074	0.54	0	0.182537	-0.182537	TRUE	156000	71760	71760	0	-28475	28475
Chad	TCD	Africa	LIC	0.65	0.534659	0.765341	0.230683	0.69	0.04	0.155341	-0.0753413	TRUE	630000	195300	220500	-25199	-97865	47465
Chile	CHL	Americas	HIC	0.967	0.920073	0.99	0.0699271	0.98	0.013	0.0599271	-0.01	TRUE	226000	4520	7491	-2970	-13543	2260
China	CHN	Asia	UMIC	0.99	0.971456	0.99	0.0185442	0.99	0	0.0185442	0	TRUE	16086000	160860	160860	0	-298302	0
Colombia	COL	Americas	UMIC	0.936	0.864791	0.99	0.125209	0.92	-0.016	0.055209	-0.07	TRUE	718000	57440	45952	11487	-39640	50259
Comoros	COM	Africa	LMIC	0.96	0.857675	0.99	0.132325	0.93	-0.03	0.072325	-0.06	TRUE	26000	1820	1040	779	-1880	1559
Congo	COG	Africa	LMIC	0.82	0.699935	0.940065	0.24013	0.77	-0.05	0.0700651	-0.170065	TRUE	171000	39330	30780	8549	-11981	29081
Costa Rica	CRI	Americas	UMIC	0.933	0.858996	0.99	0.131004	0.96	0.027	0.101004	-0.03	TRUE	68000	2720	4522	-1802	-6868	2040
Cote d'Ivoire	CIV	Africa	LMIC	0.98	0.823267	0.99	0.166733	0.93	-0.05	0.106733	-0.06	TRUE	876000	61320	17520	43799	-93498	52559
Croatia	HRV	Europe	HIC	0.98	0.954166	0.99	0.0358338	0.98	0	0.0258338	-0.01	TRUE	35000	700	700	0	-904	350
Cuba	CUB	Americas	UMIC	0.981	0.928856	0.99	0.0611437	0.99	0.009	0.0611437	0	TRUE	111000	1110	2164	-1054	-6786	0
Czechia	CZE	Europe	HIC	0.989	0.984269	0.99	0.0057311	0.99	0.001	0.0057311	0	TRUE	108000	1080	1211	-130	-618	0
Democratic People's Republic of Korea	PRK	Asia	LIC	0.97	0.919604	0.99	0.0703962	0.98	0.01	0.0603962	-0.01	TRUE	351000	7020	10530	-3509	-21199	3510
Democratic Republic of the Congo	COD	Africa	LIC	0.657	0.529935	0.783884	0.253948	0.66	0.003	0.130065	-0.123884	TRUE	3375000	1147500	1157930	-10429	-438967	418108
Denmark	DNK	Europe	HIC	0.967	0.925369	0.99	0.0646309	0.97	0.003	0.0446309	-0.02	TRUE	63000	1890	2076	-185	-2811	1260
Djibouti	DJI	Africa	LMIC	0.9	0.765707	0.99	0.224293	0.76	-0.14	-0.00570657	-0.23	FALSE	19000	4560	1900	2660	108	4370
Dominica	DMA	Americas	UMIC	0.986	0.971223	0.99	0.0187769	0.99	0.004	0.0187769	0	TRUE	NA	NA	NA	NA	NA	NA
Dominican Republic	DOM	Americas	UMIC	0.96	0.883032	0.99	0.106968	0.86	-0.1	-0.0230318	-0.13	FALSE	199000	27860	7960	19899	4583	25870
Ecuador	ECU	Americas	UMIC	0.85	0.764094	0.935906	0.171812	0.74	-0.11	-0.0240941	-0.195906	FALSE	333000	86580	49950	36629	8023	65236
Egypt	EGY	Africa	LMIC	0.955	0.936239	0.973811	0.0375724	0.95	-0.005	0.0137613	-0.0238111	TRUE	2526000	126300	113607	12692	-34761	60146
El Salvador	SLV	Americas	LMIC	0.82	0.754067	0.885933	0.131865	0.79	-0.03	0.0359326	-0.0959326	TRUE	114000	23940	20520	3419	-4096	10936
Equatorial Guinea	GNQ	Africa	UMIC	0.77	0.677303	0.862697	0.185395	0.77	0	0.0926975	-0.0926975	TRUE	42000	9660	9660	0	-3893	3893
Eritrea	ERI	Africa	LIC	0.968	0.950211	0.985723	0.0355112	0.97	0.002	0.0197885	-0.0157227	TRUE	101000	3030	3235	-205	-1998	1587
Estonia	EST	Europe	HIC	0.92	0.900918	0.939082	0.0381635	0.92	0	0.0190818	-0.0190818	TRUE	13000	1040	1040	0	-248	248
Eswatini	SWZ	Africa	LMIC	0.96	0.937069	0.982931	0.0458629	0.87	-0.09	-0.0670685	-0.112931	FALSE	28000	3640	1120	2519	1877	3162
Ethiopia	ETH	Africa	LIC	0.775	0.712814	0.837712	0.124899	0.76	-0.015	0.0471861	-0.0777124	TRUE	3499000	839760	786354	53405	-165104	271915
Fiji	FJI	Oceania	UMIC	0.99	0.985139	0.99	0.00486068	0.99	0	0.00486068	0	TRUE	18000	180	180	0	-87	0
Finland	FIN	Europe	HIC	0.988	0.979956	0.99	0.0100435	0.98	-0.008	4.35225e-05	-0.01	TRUE	49000	980	588	391	-2	490
Gabon	GAB	Africa	UMIC	0.77	0.669657	0.870343	0.200686	0.69	-0.08	0.0203432	-0.180343	TRUE	65000	20150	14950	5200	-1322	11722
Georgia	GEO	Asia	UMIC	0.99	0.920923	0.99	0.0690772	0.95	-0.04	0.0290772	-0.04	TRUE	51000	2550	510	2040	-1482	2040
Germany	DEU	Europe	HIC	0.98	0.970307	0.988854	0.0185468	0.98	0	0.00969259	-0.00885423	TRUE	788000	15760	16090	-330	-7637	6977
Ghana	GHA	Africa	LMIC	0.97	0.879509	0.99	0.110491	0.94	-0.03	0.0604907	-0.05	TRUE	860000	51600	25800	25800	-52021	43000
Greece	GRC	Europe	HIC	0.99	0.976504	0.99	0.0134963	0.99	0	0.0134963	0	TRUE	76000	760	760	0	-1025	0
Grenada	GRD	Americas	UMIC	0.974	0.919993	0.99	0.0700075	0.79	-0.184	-0.129993	-0.2	FALSE	2000	420	51	368	259	399
Guatemala	GTM	Americas	UMIC	0.944	0.880283	0.99	0.109717	0.92	-0.024	0.0397167	-0.07	TRUE	420000	33600	23520	10080	-16681	29399
Guinea	GIN	Africa	LIC	0.667	0.556708	0.776531	0.219823	0.62	-0.047	0.0632922	-0.156531	TRUE	446000	169480	148688	20792	-28228	69812
Guinea-Bissau	GNB	Africa	LIC	0.84	0.799075	0.880539	0.0814638	0.87	0.03	0.0709247	-0.0105392	TRUE	63000	8190	10092	-1902	-4468	663
Guyana	GUY	Americas	UMIC	0.983	0.943879	0.99	0.0461206	0.99	0.007	0.0461206	0	TRUE	15000	150	259	-108	-691	0
Honduras	HND	Americas	LMIC	0.905	0.863011	0.947392	0.0843815	0.85	-0.055	-0.0130106	-0.0973921	FALSE	206000	30900	19529	11371	2680	20062
Hungary	HUN	Europe	HIC	0.99	0.99	0.99	0	0.99	0	0	0	TRUE	91000	910	910	0	0	0
Iceland	ISL	Europe	HIC	0.97	0.943168	0.99	0.0468324	0.96	-0.01	0.0168324	-0.03	TRUE	4000	160	118	41	-67	120
India	IND	Asia	LMIC	0.951	0.923214	0.977838	0.0546238	0.87	-0.081	-0.0532144	-0.107838	FALSE	23369000	3037970	1156151	1881819	1243567	2520071
Indonesia	IDN	Asia	LMIC	0.9	0.855486	0.944514	0.0890287	0.83	-0.07	-0.0254857	-0.114514	FALSE	4689000	797130	468900	328230	119502	536957
Iran (Islamic Republic of)	IRN	Asia	LMIC	0.987	0.970571	0.99	0.0194292	0.99	0.003	0.0194292	0	TRUE	1485000	14850	20047	-5197	-28852	0
Iraq	IRQ	Asia	UMIC	0.898	0.783093	0.99	0.206907	0.9	0.002	0.116907	-0.09	TRUE	1110000	111000	113182	-2182	-129767	99899
Ireland	IRL	Europe	HIC	0.98	0.969937	0.99	0.0200635	0.98	0	0.0100635	-0.01	TRUE	59000	1180	1180	0	-593	590
Israel	ISR	Asia	HIC	0.99	0.9595	0.99	0.0304995	0.99	0	0.0304995	0	TRUE	170000	1700	1700	0	-5184	0
Italy	ITA	Europe	HIC	0.965	0.943436	0.986564	0.0431286	0.94	-0.025	-0.00343571	-0.0465643	FALSE	437000	26220	15295	10925	1501	20348
Jamaica	JAM	Americas	UMIC	0.971	0.932159	0.99	0.0578409	0.97	-0.001	0.0378409	-0.02	TRUE	45000	1350	1283	67	-1702	900
Japan	JPN	Asia	HIC	0.982	0.93416	0.99	0.0558404	0.98	-0.002	0.0458404	-0.01	TRUE	908000	18160	16344	1815	-41623	9080
Kazakhstan	KAZ	Asia	UMIC	0.973	0.908255	0.99	0.0817453	0.94	-0.033	0.0317453	-0.05	TRUE	366000	21960	9699	12260	-11618	18300
Kenya	KEN	Africa	LMIC	0.97	0.916417	0.99	0.0735829	0.94	-0.03	0.0235829	-0.05	TRUE	1456000	87360	43680	43680	-34336	72800
Kiribati	KIR	Oceania	LMIC	0.946	0.820907	0.99	0.169093	0.99	0.044	0.169093	0	TRUE	3000	30	163	-133	-507	0
Kyrgyzstan	KGZ	Asia	LMIC	0.978	0.950582	0.99	0.0394179	0.9	-0.078	-0.0505821	-0.09	FALSE	149000	14900	3204	11696	7536	13409
Lao People's Democratic Republic	LAO	Asia	LMIC	0.86	0.712848	0.99	0.277152	0.87	0.01	0.157152	-0.12	TRUE	159000	20670	22260	-1590	-24987	19080
Latvia	LVA	Europe	HIC	0.973	0.930295	0.99	0.0597046	0.99	0.017	0.0597046	0	TRUE	20000	200	540	-339	-1194	0
Lebanon	LBN	Asia	UMIC	0.96	0.941994	0.978006	0.0360119	0.87	-0.09	-0.0719941	-0.108006	FALSE	115000	14950	4600	10349	8279	12420
Lesotho	LSO	Africa	LMIC	0.927	0.880995	0.97362	0.0926249	0.92	-0.007	0.0390052	-0.0536198	TRUE	53000	4240	3853	387	-2067	2841
Liberia	LBR	Africa	LIC	0.86	0.733458	0.986542	0.253085	0.82	-0.04	0.0865423	-0.166542	TRUE	156000	28080	21840	6240	-13500	25980
Lithuania	LTU	Europe	HIC	0.971	0.944859	0.99	0.0451414	0.95	-0.021	0.00514145	-0.04	TRUE	28000	1400	812	587	-143	1120
Luxembourg	LUX	Europe	HIC	0.99	0.99	0.99	0	0.99	0	0	0	TRUE	6000	60	60	0	0	0
Madagascar	MDG	Africa	LIC	0.746	0.676332	0.814683	0.13835	0.73	-0.016	0.0536676	-0.0846827	TRUE	869000	234630	221154	13476	-46637	73589
Malawi	MWI	Africa	LIC	0.968	0.922387	0.99	0.0676135	0.95	-0.018	0.0276135	-0.04	TRUE	619000	30950	19624	11325	-17092	24760
Malaysia	MYS	Asia	UMIC	0.987	0.977706	0.99	0.0122939	0.99	0.003	0.0122939	0	TRUE	529000	5290	6778	-1488	-6503	0
Maldives	MDV	Asia	UMIC	0.985	0.972048	0.99	0.0179519	0.99	0.005	0.0179519	0	TRUE	7000	70	102	-31	-125	0
Mali	MLI	Africa	LIC	0.813	0.737911	0.888314	0.150402	0.75	-0.063	0.0120885	-0.138314	TRUE	773000	193250	144464	48786	-9344	106916
Malta	MLT	Europe	HIC	0.974	0.915068	0.99	0.0749317	0.99	0.016	0.0749317	0	TRUE	4000	40	102	-62	-299	0
Mauritania	MRT	Africa	LMIC	0.875	0.77417	0.976425	0.202254	0.79	-0.085	0.0158296	-0.186425	TRUE	145000	30450	18082	12368	-2295	27031
Mauritius	MUS	Africa	UMIC	0.968	0.931019	0.99	0.0589807	0.94	-0.028	0.0089807	-0.05	TRUE	13000	780	416	363	-116	650
Mexico	MEX	Americas	UMIC	0.84	0.776568	0.903432	0.126864	0.79	-0.05	0.013432	-0.113432	TRUE	2163000	454230	346080	108149	-29053	245353
Micronesia (Federated States of)	FSM	Oceania	LMIC	0.97	0.874301	0.99	0.115699	0.98	0.01	0.105699	-0.01	TRUE	3000	60	90	-30	-317	30
Mongolia	MNG	Asia	LMIC	0.98	0.948848	0.99	0.0411524	0.98	0	0.0311524	-0.01	TRUE	73000	1460	1460	0	-2274	730
Mozambique	MOZ	Africa	LIC	0.91	0.889969	0.930031	0.0400629	0.83	-0.08	-0.0599685	-0.100031	FALSE	1096000	186320	98640	87680	65725	109634
Myanmar	MMR	Asia	LMIC	0.93	0.846119	0.99	0.143881	0.87	-0.06	0.0238814	-0.12	TRUE	905000	117650	63350	54300	-21612	108600
Nauru	NRU	Oceania	HIC	0.99	0.916389	0.99	0.0736113	0.99	0	0.0736113	0	TRUE	NA	NA	NA	NA	NA	NA
Nepal	NPL	Asia	LMIC	0.981	0.931371	0.99	0.0586287	0.89	-0.091	-0.0413713	-0.1	FALSE	548000	60280	10341	49939	22671	54799
Netherlands	NLD	Europe	HIC	0.98	0.969936	0.99	0.0200643	0.98	0	0.0100643	-0.01	TRUE	173000	3460	3460	0	-1741	1730
New Zealand	NZL	Oceania	HIC	0.935	0.902772	0.966397	0.0636253	0.94	0.005	0.0372284	-0.0263969	TRUE	60000	3600	3925	-324	-2233	1583
Nicaragua	NIC	Americas	LMIC	0.99	0.918337	0.99	0.0716632	0.94	-0.05	0.0216632	-0.05	TRUE	129000	7740	1290	6450	-2794	6450
Niger	NER	Africa	LIC	0.944	0.889038	0.99	0.100962	0.93	-0.014	0.040962	-0.06	TRUE	1051000	73570	58635	14935	-43051	63059
Nigeria	NGA	Africa	LMIC	0.65	0.536692	0.763308	0.226615	0.65	0	0.113308	-0.113308	TRUE	7196000	2518600	2518600	0	-815360	815360
Norway	NOR	Europe	HIC	0.99	0.99	0.99	0	0.98	-0.01	-0.01	-0.01	FALSE	60000	1200	600	600	600	600
Oman	OMN	Asia	HIC	0.99	0.985117	0.99	0.00488261	0.99	0	0.00488261	0	TRUE	89000	890	934	-44	-434	0
Pakistan	PAK	Asia	LMIC	0.911	0.857219	0.964886	0.107667	0.83	-0.081	-0.0272192	-0.134886	FALSE	5692000	967640	506288	461351	154931	767771
Palau	PLW	Oceania	HIC	0.99	0.982199	0.99	0.00780056	0.99	0	0.00780056	0	TRUE	NA	NA	NA	NA	NA	NA
Panama	PAN	Americas	UMIC	0.967	0.930415	0.99	0.0595848	0.93	-0.037	-0.000415234	-0.06	FALSE	79000	5530	2607	2922	32	4739
Papua New Guinea	PNG	Oceania	LMIC	0.44	0.313938	0.566062	0.252124	0.48	0.04	0.166062	-0.0860621	TRUE	228000	118560	127680	-9119	-37862	19622
Paraguay	PRY	Americas	UMIC	0.897	0.858361	0.936556	0.0781956	0.84	-0.057	-0.0183608	-0.0965565	FALSE	140000	22400	14356	8044	2570	13517
Peru	PER	Americas	UMIC	0.954	0.898168	0.99	0.0918316	0.93	-0.024	0.0318316	-0.06	TRUE	568000	39760	25844	13915	-18080	34079
Philippines	PHL	Asia	LMIC	0.79	0.648593	0.931407	0.282814	0.74	-0.05	0.0914071	-0.191407	TRUE	2143000	557180	450030	107150	-195885	410185
Poland	POL	Europe	HIC	0.99	0.99	0.99	0	0.99	0	0	0	TRUE	361000	3610	3610	0	0	0
Portugal	PRT	Europe	HIC	0.984	0.960307	0.99	0.0296933	0.99	0.006	0.0296933	0	TRUE	78000	780	1209	-429	-2316	0
Qatar	QAT	Asia	HIC	0.977	0.942649	0.99	0.0473505	0.89	-0.087	-0.0526495	-0.1	FALSE	27000	2970	630	2339	1421	2699
Republic of Moldova	MDA	Europe	UMIC	0.91	0.839331	0.980669	0.141338	0.86	-0.05	0.0206689	-0.120669	TRUE	39000	5460	3510	1950	-806	4706
Republic of North Macedonia	MKD	Europe	UMIC	0.972	0.945615	0.99	0.044385	0.93	-0.042	-0.015615	-0.06	FALSE	22000	1540	605	934	343	1319
Romania	ROU	Europe	UMIC	0.96	0.946503	0.973497	0.0269935	0.95	-0.01	0.00349674	-0.0234967	TRUE	183000	9150	7320	1830	-639	4299
Russian Federation	RUS	Europe	UMIC	0.971	0.958929	0.983419	0.0244902	0.97	-0.001	0.0110714	-0.0134189	TRUE	1757000	52710	50648	2062	-19452	23576
Rwanda	RWA	Africa	LIC	0.99	0.961559	0.99	0.0284412	0.91	-0.08	-0.0515588	-0.08	FALSE	388000	34920	3880	31039	20004	31039
Saint Kitts and Nevis	KNA	Americas	HIC	0.988	0.978793	0.99	0.0112074	0.99	0.002	0.0112074	0	TRUE	NA	NA	NA	NA	NA	NA
Saint Lucia	LCA	Americas	UMIC	0.964	0.852328	0.99	0.137672	0.9	-0.064	0.0476718	-0.09	TRUE	2000	200	72	127	-95	179
Saint Vincent and the Grenadines	VCT	Americas	UMIC	0.988	0.977746	0.99	0.0122535	0.99	0.002	0.0122535	0	TRUE	2000	20	24	-4	-24	0
San Marino	SMR	Europe	HIC	0.921	0.870463	0.970959	0.100496	0.92	-0.001	0.0495366	-0.050959	TRUE	NA	NA	NA	NA	NA	NA
Saudi Arabia	SAU	Asia	HIC	0.974	0.951157	0.99	0.0388427	0.96	-0.014	0.00884268	-0.03	TRUE	582000	23280	14841	8438	-5146	17460
Senegal	SEN	Africa	LMIC	0.97	0.87611	0.99	0.11389	0.93	-0.04	0.0538896	-0.06	TRUE	543000	38010	16290	21719	-29262	32579
Serbia	SRB	Europe	UMIC	0.969	0.926149	0.99	0.0638507	0.97	0.001	0.0438507	-0.02	TRUE	81000	2430	2471	-40	-3551	1620
Seychelles	SYC	Africa	HIC	0.988	0.98132	0.99	0.00868028	0.99	0.002	0.00868028	0	TRUE	2000	20	23	-3	-17	0
Sierra Leone	SLE	Africa	LIC	0.95	0.782661	0.99	0.207339	0.93	-0.02	0.147339	-0.06	TRUE	239000	16730	11950	4779	-35213	14339
Slovakia	SVK	Europe	HIC	0.99	0.99	0.99	0	0.99	0	0	0	TRUE	56000	560	560	0	0	0
Slovenia	SVN	Europe	HIC	0.979	0.966382	0.99	0.0236183	0.98	0.001	0.0136183	-0.01	TRUE	19000	380	398	-18	-258	190
Somalia	SOM	Africa	LIC	0.526	0.41377	0.63923	0.225461	0.52	-0.006	0.10623	-0.11923	TRUE	617000	296160	292150	4010	-65544	73565
South Africa	ZAF	Africa	UMIC	0.863	0.768734	0.957198	0.188464	0.88	0.017	0.111266	-0.0771982	TRUE	1143000	137160	156630	-19469	-127177	88237
Spain	ESP	Europe	HIC	0.979	0.975117	0.983883	0.00876523	0.98	0.001	0.00488261	-0.00388261	TRUE	379000	7580	7770	-189	-1850	1471
Sri Lanka	LKA	Asia	LMIC	0.989	0.978909	0.99	0.0110913	0.96	-0.029	-0.0189087	-0.03	FALSE	324000	12960	3726	9234	6126	9720
State of Palestine	PSE	Asia	LMIC	0.988	0.974602	0.99	0.0153981	0.99	0.002	0.0153981	0	TRUE	142000	1420	1657	-237	-2186	0
Sudan	SDN	Africa	LIC	0.987	0.926922	0.99	0.0630781	0.96	-0.027	0.0330781	-0.03	TRUE	1327000	53080	17755	35325	-43894	39810
Sweden	SWE	Europe	HIC	0.99	0.985117	0.99	0.00488261	0.98	-0.01	-0.00511739	-0.01	FALSE	120000	2400	1260	1140	614	1200
Switzerland	CHE	Europe	HIC	0.982	0.967673	0.99	0.0223274	0.98	-0.002	0.0123274	-0.01	TRUE	89000	1780	1559	220	-1097	890
Syrian Arab Republic	SYR	Asia	LIC	0.72	0.603785	0.836215	0.23243	0.65	-0.07	0.046215	-0.186215	TRUE	415000	145250	116200	29049	-19179	77279
Tajikistan	TJK	Asia	LMIC	0.98	0.93978	0.99	0.0502196	0.98	0	0.0402196	-0.01	TRUE	271000	5420	5420	0	-10899	2710
Thailand	THA	Asia	UMIC	0.99	0.985482	0.99	0.00451801	0.99	0	0.00451801	0	TRUE	692000	6920	6920	0	-3126	0
Togo	TGO	Africa	LIC	0.9	0.78696	0.99	0.20304	0.87	-0.03	0.08304	-0.12	TRUE	256000	33280	25600	7680	-21258	30720
Tonga	TON	Oceania	UMIC	0.985	0.96304	0.99	0.0269598	0.99	0.005	0.0269598	0	TRUE	3000	30	44	-13	-80	0
Tunisia	TUN	Africa	LMIC	0.94	0.916631	0.963369	0.0467371	0.92	-0.02	0.00336856	-0.0433686	TRUE	194000	15520	11640	3879	-653	8413
Turkey	TUR	Asia	UMIC	0.99	0.899957	0.99	0.0900426	0.99	0	0.0900426	0	TRUE	1291000	12910	12910	0	-116245	0
Turkmenistan	TKM	Asia	UMIC	0.99	0.970708	0.99	0.0192922	0.99	0	0.0192922	0	TRUE	129000	1290	1353	-62	-2488	0
Tuvalu	TUV	Oceania	UMIC	0.986	0.958723	0.99	0.0312769	0.99	0.004	0.0312769	0	TRUE	NA	NA	NA	NA	NA	NA
Uganda	UGA	Africa	LIC	0.982	0.923415	0.99	0.0665848	0.94	-0.042	0.0165848	-0.05	TRUE	1600000	96000	29061	66938	-26535	80000
Ukraine	UKR	Europe	LMIC	0.89	0.640537	0.99	0.349463	0.93	0.04	0.289463	-0.06	TRUE	393000	27510	43230	-15720	-113758	23579
United Arab Emirates	ARE	Asia	HIC	0.99	0.970396	0.99	0.0196044	0.9	-0.09	-0.0703956	-0.09	FALSE	99000	9900	990	8909	6969	8909
United Kingdom	GBR	Europe	HIC	0.97	0.963626	0.976374	0.0127478	0.97	0	0.0063739	-0.0063739	TRUE	768000	23040	23040	0	-4895	4895
United Republic of Tanzania	TZA	Africa	LMIC	0.921	0.866474	0.974924	0.108449	0.88	-0.041	0.0135255	-0.0949239	TRUE	2072000	248640	164311	84328	-28024	196682
United States	USA	Americas	HIC	0.97	0.955774	0.984226	0.0284521	0.97	0	0.014226	-0.014226	TRUE	3935000	118050	118050	0	-55979	55979
Uruguay	URY	Americas	HIC	0.979	0.947405	0.99	0.0425954	0.98	0.001	0.0325954	-0.01	TRUE	47000	940	964	-23	-1531	470
Uzbekistan	UZB	Asia	LMIC	0.986	0.968208	0.99	0.0217924	0.96	-0.026	-0.00820762	-0.03	FALSE	664000	26560	8964	17595	5449	19920
Vanuatu	VUT	Oceania	LMIC	0.96	0.918543	0.99	0.0714571	0.84	-0.12	-0.0785429	-0.15	FALSE	9000	1440	360	1080	706	1350
Venezuela (Bolivarian Republic of)	VEN	Americas		0.889	0.764364	0.99	0.225636	0.73	-0.159	-0.0343644	-0.26	FALSE	495000	133650	54958	78692	17010	128700
Viet Nam	VNM	Asia	LMIC	0.981	0.873887	0.99	0.116113	0.96	-0.021	0.0861131	-0.03	TRUE	1542000	61680	29382	32297	-132786	46260
Yemen	YEM	Asia	LIC	0.844	0.769054	0.919894	0.15084	0.83	-0.014	0.060946	-0.0898942	TRUE	837000	142290	130175	12114	-51011	75241
Zambia	ZMB	Africa	LMIC	0.933	0.883309	0.982292	0.0989827	0.88	-0.053	-0.003309	-0.102292	FALSE	626000	75120	42067	33053	2071	64034
Zimbabwe	ZWE	Africa	LMIC	0.94	0.884928	0.99	0.105072	0.93	-0.01	0.0450715	-0.06	TRUE	417000	29190	25020	4169	-18794	25019
