## Supplementary Table S2 for "Worldwide routine immunisation coverage regressed during the first year of the COVID-19 pandemic"

### Sheet: Table S2
Country	ISO code	UN region	Income group	ARIMA modelled expected 2020 coverage (mean)	ARIMA modelled expected coverage (min 95% CI)	ARIMA modelled expected coverage (max 95% CI)	ARIMA coverage 95% CI	WUENIC reported 2020 coverage	Delta (expected - reported, mean)	Delta (expected - reported, min 95% CI)	Delta (expected - reported, max 95% CI)	WUENIC-reported coverage within ARIMA-predicted 95% CI	Surviving infants	Total missed immunisations	Expected missed children	Additional missed immunisations (mean)	Additional missed immunisations (min 95% CI)	Additional missed immunisations (max 95% CI)
Afghanistan	AFG	Asia	LIC	0.736	0.667945	0.80421	0.136265	0.7	-0.036	0.0320553	-0.10421	TRUE	1158000	347400	305623	41777	-37119	120674
Albania	ALB	Europe	UMIC	0.99	0.977815	0.99	0.0121854	0.98	-0.01	0.00218539	-0.01	TRUE	33000	660	330	330	-72	330
Andorra	AND	Europe	HIC	0.982	0.953298	0.99	0.0367016	0.99	0.008	0.0367016	0	TRUE	NA	NA	NA	NA	NA	NA
Angola	AGO	Africa	LMIC	0.57	0.493428	0.646572	0.153144	0.51	-0.06	0.0165722	-0.136572	TRUE	1236000	605640	531480	74159	-20483	168803
Antigua and Barbuda	ATG	Americas	HIC	0.961	0.925405	0.99	0.0645948	0.96	-0.001	0.0345948	-0.03	TRUE	1000	40	39	1	-34	30
Argentina	ARG	Americas	UMIC	0.853	0.789475	0.917449	0.127975	0.74	-0.113	-0.0494746	-0.177449	FALSE	745000	193700	109171	84529	36858	132199
Armenia	ARM	Asia	UMIC	0.921	0.890905	0.951909	0.0610039	0.91	-0.011	0.0190946	-0.0419093	TRUE	39000	3510	3065	444	-744	1634
Australia	AUS	Oceania	HIC	0.95	0.935081	0.964919	0.0298372	0.95	0	0.0149186	-0.0149186	TRUE	317000	15850	15850	0	-4729	4729
Austria	AUT	Europe	HIC	0.85	0.790009	0.909991	0.119983	0.85	0	0.0599914	-0.0599914	TRUE	90000	13500	13500	0	-5399	5399
Azerbaijan	AZE	Asia	UMIC	0.949	0.91056	0.988387	0.0778264	0.79	-0.159	-0.12056	-0.198387	FALSE	154000	32340	7781	24558	18566	30551
Bahamas	BHS	Americas	HIC	0.902	0.861064	0.942112	0.0810477	0.83	-0.072	-0.031064	-0.112112	FALSE	5000	850	492	357	155	560
Bahrain	BHR	Asia	HIC	0.981	0.965571	0.99	0.0244292	0.98	-0.001	0.0144292	-0.01	TRUE	22000	440	407	32	-317	220
Bangladesh	BGD	Asia	LMIC	0.98	0.910631	0.99	0.0793691	0.98	0	0.0693691	-0.01	TRUE	2821000	56420	56420	0	-195690	28210
Barbados	BRB	Americas	HIC	0.906	0.826722	0.984278	0.157556	0.85	-0.055	0.023278	-0.134278	TRUE	3000	450	284	166	-69	402
Belarus	BLR	Europe	UMIC	0.955	0.743953	0.99	0.246047	0.97	0.015	0.226047	-0.02	TRUE	108000	3240	4860	-1620	-24413	2160
Belgium	BEL	Europe	HIC	0.98	0.966504	0.99	0.0234962	0.97	-0.01	0.00349616	-0.02	TRUE	124000	3720	2480	1240	-433	2480
Belize	BLZ	Americas	LMIC	0.95	0.896042	0.99	0.0939576	0.79	-0.16	-0.106042	-0.2	FALSE	8000	1680	400	1279	848	1599
Benin	BEN	Africa	LMIC	0.757	0.703759	0.810241	0.106482	0.72	-0.037	0.0162409	-0.0902409	TRUE	405000	113400	98415	14985	-6577	36547
Bhutan	BTN	Asia	LMIC	0.97	0.904375	0.99	0.0856251	0.95	-0.02	0.0456251	-0.04	TRUE	13000	650	390	260	-593	520
Bolivia (Plurinational State of)	BOL	Americas	LMIC	0.766	0.677641	0.855323	0.177681	0.68	-0.086	0.00235882	-0.175323	TRUE	240000	76800	56044	20755	-566	42077
Botswana	BWA	Africa	UMIC	0.95	0.943626	0.956374	0.0127478	0.95	0	0.0063739	-0.0063739	TRUE	53000	2650	2650	0	-337	337
Brunei Darussalam	BRN	Asia	HIC	0.984	0.94708	0.99	0.04292	0.99	0.006	0.04292	0	TRUE	6000	60	94	-33	-257	0
Bulgaria	BGR	Europe	UMIC	0.93	0.890798	0.969202	0.078403	0.91	-0.02	0.0192015	-0.0592015	TRUE	61000	5490	4270	1220	-1171	3611
Burkina Faso	BFA	Africa	LIC	0.91	0.840701	0.979299	0.138598	0.91	0	0.069299	-0.069299	TRUE	737000	66330	66330	0	-51073	51073
Burundi	BDI	Africa	LIC	0.93	0.8712	0.9888	0.1176	0.93	0	0.0588	-0.0588	TRUE	432000	30240	30240	0	-25401	25401
Cabo Verde	CPV	Africa	LMIC	0.954	0.904113	0.99	0.0858873	0.93	-0.024	0.0258873	-0.06	TRUE	10000	700	462	238	-258	599
Cambodia	KHM	Asia	LMIC	0.92	0.802144	0.99	0.187856	0.92	0	0.117856	-0.07	TRUE	352000	28160	28160	0	-41485	24639
Cameroon	CMR	Africa	LMIC	0.674	0.594712	0.75255	0.157838	0.69	0.016	0.0952883	-0.0625497	TRUE	863000	267530	281657	-14126	-82233	53980
Canada	CAN	Americas	HIC	0.909	0.879702	0.938244	0.0585424	0.91	0.001	0.0302981	-0.0282444	TRUE	385000	34650	35045	-395	-11664	10874
Central African Republic	CAF	Africa	LIC	0.438	0.313684	0.563316	0.249633	0.42	-0.018	0.106316	-0.143316	TRUE	156000	90480	87594	2885	-16585	22357
Chad	TCD	Africa	LIC	0.5	0.357951	0.642049	0.284097	0.52	0.02	0.162049	-0.122049	TRUE	630000	302400	315000	-12600	-102090	76890
Chile	CHL	Americas	HIC	0.946	0.906593	0.985151	0.0785577	0.93	-0.016	0.0234067	-0.055151	TRUE	226000	15820	12233	3587	-5289	12464
China	CHN	Asia	UMIC	0.99	0.965465	0.99	0.0245346	0.99	0	0.0245346	0	TRUE	16086000	160860	160860	0	-394663	0
Colombia	COL	Americas	UMIC	0.928	0.860521	0.99	0.129479	0.88	-0.048	0.0194793	-0.11	TRUE	718000	86160	52038	34121	-13986	78979
Comoros	COM	Africa	LMIC	0.91	0.783858	0.99	0.206142	0.87	-0.04	0.0861421	-0.12	TRUE	26000	3380	2340	1040	-2239	3120
Congo	COG	Africa	LMIC	0.79	0.646254	0.933746	0.287493	0.73	-0.06	0.0837464	-0.203746	TRUE	171000	46170	35910	10260	-14320	34840
Costa Rica	CRI	Americas	UMIC	0.95	0.887532	0.99	0.102468	0.95	0	0.0624682	-0.04	TRUE	68000	3400	3400	0	-4247	2720
Cote d'Ivoire	CIV	Africa	LMIC	0.84	0.690395	0.989605	0.29921	0.8	-0.04	0.109605	-0.189605	TRUE	876000	175200	140160	35039	-96013	166093
Croatia	HRV	Europe	HIC	0.941	0.923707	0.958336	0.0346292	0.94	-0.001	0.0162928	-0.0183364	TRUE	35000	2100	2064	35	-570	641
Cuba	CUB	Americas	UMIC	0.99	0.846253	0.99	0.143747	0.99	0	0.143747	0	TRUE	111000	1110	1110	0	-15955	0
Czechia	CZE	Europe	HIC	0.972	0.958775	0.98504	0.0262649	0.97	-0.002	0.0112254	-0.0150395	TRUE	108000	3240	3034	205	-1212	1624
Democratic People's Republic of Korea	PRK	Asia	LIC	0.97	0.91267	0.99	0.0773295	0.97	0	0.0573295	-0.02	TRUE	351000	10530	10530	0	-20122	7020
Democratic Republic of the Congo	COD	Africa	LIC	0.57	0.429886	0.710114	0.280228	0.57	0	0.140114	-0.140114	TRUE	3375000	1451250	1451250	0	-472884	472884
Denmark	DNK	Europe	HIC	0.966	0.926055	0.99	0.0639454	0.97	0.004	0.0439454	-0.02	TRUE	63000	1890	2170	-280	-2768	1260
Djibouti	DJI	Africa	LMIC	0.85	0.71032	0.98968	0.279361	0.7	-0.15	-0.0103196	-0.28968	FALSE	19000	5700	2850	2850	196	5503
Dominica	DMA	Americas	UMIC	0.972	0.931351	0.99	0.0586494	0.97	-0.002	0.0386494	-0.02	TRUE	NA	NA	NA	NA	NA	NA
Dominican Republic	DOM	Americas	UMIC	0.89	0.801059	0.978087	0.177028	0.82	-0.07	0.0189407	-0.158087	TRUE	199000	35820	21975	13845	-3769	31459
Ecuador	ECU	Americas	UMIC	0.852	0.805831	0.898648	0.092817	0.7	-0.152	-0.105831	-0.198648	FALSE	333000	99900	49204	50695	35241	66149
Egypt	EGY	Africa	LMIC	0.946	0.920758	0.971187	0.0504289	0.94	-0.006	0.0192419	-0.031187	TRUE	2526000	151560	136473	15086	-48604	78778
Equatorial Guinea	GNQ	Africa	UMIC	0.53	0.44281	0.61719	0.17438	0.53	0	0.0871898	-0.0871898	TRUE	42000	19740	19740	0	-3661	3661
Eritrea	ERI	Africa	LIC	0.948	0.911477	0.985061	0.0735844	0.95	0.002	0.038523	-0.0350614	TRUE	101000	5050	5225	-174	-3890	3541
Estonia	EST	Europe	HIC	0.91	0.894418	0.925582	0.0311637	0.91	0	0.0155818	-0.0155818	TRUE	13000	1170	1170	0	-202	202
Eswatini	SWZ	Africa	LMIC	0.9	0.855486	0.944514	0.0890287	0.83	-0.07	-0.0254857	-0.114514	FALSE	28000	4760	2800	1960	713	3206
Ethiopia	ETH	Africa	LIC	0.7	0.65766	0.74234	0.0846805	0.71	0.01	0.0523403	-0.0323403	TRUE	3499000	1014710	1049700	-34989	-183138	113158
Fiji	FJI	Oceania	UMIC	0.99	0.979654	0.99	0.0103461	0.99	0	0.0103461	0	TRUE	18000	180	180	0	-186	0
Finland	FIN	Europe	HIC	0.91	0.8795	0.9405	0.0609995	0.91	0	0.0304998	-0.0304998	TRUE	49000	4410	4410	0	-1494	1494
Gabon	GAB	Africa	UMIC	0.7	0.510988	0.889012	0.378024	0.63	-0.07	0.119012	-0.259012	TRUE	65000	24050	19500	4549	-7735	16835
Georgia	GEO	Asia	UMIC	0.94	0.85007	0.99	0.13993	0.88	-0.06	0.02993	-0.11	TRUE	51000	6120	3060	3059	-1526	5609
Germany	DEU	Europe	HIC	0.931	0.90579	0.956232	0.0504422	0.93	-0.001	0.0242099	-0.0262323	TRUE	788000	55160	54363	796	-19077	20671
Ghana	GHA	Africa	LMIC	0.97	0.874933	0.99	0.115067	0.94	-0.03	0.0650668	-0.05	TRUE	860000	51600	25800	25800	-55957	43000
Greece	GRC	Europe	HIC	0.99	0.979359	0.99	0.0106412	0.99	0	0.0106412	0	TRUE	76000	760	760	0	-808	0
Grenada	GRD	Americas	UMIC	0.954	0.882143	0.99	0.107857	0.72	-0.234	-0.162143	-0.27	FALSE	2000	560	91	468	324	540
Guatemala	GTM	Americas	UMIC	0.849	0.746659	0.95204	0.205382	0.83	-0.019	0.0833414	-0.12204	TRUE	420000	71400	63273	8126	-35003	51256
Guinea	GIN	Africa	LIC	0.478	0.40116	0.55419	0.153029	0.47	-0.008	0.0688396	-0.0841896	TRUE	446000	236380	232957	3423	-30702	37548
Guinea-Bissau	GNB	Africa	LIC	0.796	0.754526	0.837455	0.0829291	0.74	-0.056	-0.0145258	-0.0974549	FALSE	63000	16380	12853	3527	915	6139
Guyana	GUY	Americas	UMIC	0.988	0.944284	0.99	0.0457155	0.99	0.002	0.0457155	0	TRUE	15000	150	186	-35	-685	0
Honduras	HND	Americas	LMIC	0.897	0.850802	0.943393	0.0925915	0.8	-0.097	-0.0508015	-0.143393	FALSE	206000	41200	21198	20002	10465	29538
Hungary	HUN	Europe	HIC	0.99	0.99	0.99	0	0.99	0	0	0	TRUE	91000	910	910	0	0	0
Iceland	ISL	Europe	HIC	0.92	0.867948	0.972052	0.104104	0.93	0.01	0.0620522	-0.0420522	TRUE	4000	280	320	-40	-248	168
India	IND	Asia	LMIC	0.927	0.892895	0.961842	0.0689478	0.85	-0.077	-0.0428945	-0.111842	FALSE	23369000	3505350	1697327	1808022	1002402	2613642
Indonesia	IDN	Asia	LMIC	0.85	0.793123	0.906877	0.113755	0.77	-0.08	-0.0231227	-0.136877	FALSE	4689000	1078470	703350	375119	108422	641817
Iran (Islamic Republic of)	IRN	Asia	LMIC	0.985	0.963436	0.99	0.0265643	0.99	0.005	0.0265643	0	TRUE	1485000	14850	22275	-7425	-39447	0
Iraq	IRQ	Asia	UMIC	0.813	0.700567	0.924966	0.2244	0.74	-0.073	0.0394334	-0.184966	TRUE	1110000	288600	207829	80770	-43771	205312
Ireland	IRL	Europe	HIC	0.944	0.922064	0.965034	0.0429697	0.94	-0.004	0.0179359	-0.0250338	TRUE	59000	3540	3331	209	-1058	1476
Israel	ISR	Asia	HIC	0.98	0.946651	0.99	0.0433493	0.98	0	0.0333493	-0.01	TRUE	170000	3400	3400	0	-5669	1700
Italy	ITA	Europe	HIC	0.956	0.918837	0.99	0.0711635	0.94	-0.016	0.0211635	-0.05	TRUE	437000	26220	19414	6805	-9248	21850
Jamaica	JAM	Americas	UMIC	0.947	0.88789	0.99	0.10211	0.96	0.013	0.07211	-0.03	TRUE	45000	1800	2363	-562	-3244	1350
Japan	JPN	Asia	HIC	0.975	0.923968	0.99	0.0660321	0.96	-0.015	0.0360321	-0.03	TRUE	908000	36320	22912	13408	-32717	27240
Kazakhstan	KAZ	Asia	UMIC	0.959	0.860073	0.99	0.129927	0.88	-0.079	0.0199268	-0.11	TRUE	366000	43920	14823	29096	-7293	40259
Kenya	KEN	Africa	LMIC	0.91	0.810162	0.99	0.179838	0.89	-0.02	0.0798384	-0.1	TRUE	1456000	160160	131040	29120	-116244	145599
Kiribati	KIR	Oceania	LMIC	0.927	0.768847	0.99	0.221153	0.92	-0.007	0.151153	-0.07	TRUE	3000	240	220	20	-453	209
Kyrgyzstan	KGZ	Asia	LMIC	0.953	0.918863	0.988076	0.0692122	0.87	-0.083	-0.0488635	-0.118076	FALSE	149000	19370	6933	12436	7280	17593
Lao People's Democratic Republic	LAO	Asia	LMIC	0.8	0.706003	0.893997	0.187994	0.79	-0.01	0.0839969	-0.103997	TRUE	159000	33390	31800	1590	-13355	16535
Latvia	LVA	Europe	HIC	0.982	0.945718	0.99	0.0442822	0.99	0.008	0.0442822	0	TRUE	20000	200	367	-167	-885	0
Lebanon	LBN	Asia	UMIC	0.83	0.807833	0.852167	0.0443346	0.71	-0.12	-0.0978327	-0.142167	FALSE	115000	33350	19550	13800	11250	16349
Lesotho	LSO	Africa	LMIC	0.878	0.823918	0.93246	0.108542	0.87	-0.008	0.0460825	-0.0624598	TRUE	53000	6890	6456	433	-2442	3310
Liberia	LBR	Africa	LIC	0.7	0.512222	0.887778	0.375556	0.65	-0.05	0.137778	-0.237778	TRUE	156000	54600	46800	7799	-21493	37093
Lithuania	LTU	Europe	HIC	0.932	0.909664	0.954323	0.0446589	0.91	-0.022	0.000335567	-0.0443234	TRUE	28000	2520	1904	615	-9	1241
Luxembourg	LUX	Europe	HIC	0.99	0.985117	0.99	0.00488261	0.99	0	0.00488261	0	TRUE	6000	60	63	-2	-29	0
Madagascar	MDG	Africa	LIC	0.697	0.599927	0.7941	0.194172	0.68	-0.017	0.0800726	-0.1141	TRUE	869000	278080	263295	14784	-69583	99152
Malawi	MWI	Africa	LIC	0.889	0.733771	0.99	0.256229	0.94	0.051	0.206229	-0.05	TRUE	619000	37140	68709	-31568	-127655	30950
Malaysia	MYS	Asia	UMIC	0.979	0.951118	0.99	0.0388816	0.98	0.001	0.0288816	-0.01	TRUE	529000	10580	11271	-691	-15278	5290
Maldives	MDV	Asia	UMIC	0.979	0.960852	0.99	0.029148	0.99	0.011	0.029148	0	TRUE	7000	70	148	-77	-204	0
Mali	MLI	Africa	LIC	0.755	0.674406	0.83502	0.160614	0.7	-0.055	0.0255941	-0.13502	TRUE	773000	231900	189607	42293	-19784	104370
Malta	MLT	Europe	HIC	0.966	0.86176	0.99	0.12824	0.98	0.014	0.11824	-0.01	TRUE	4000	80	137	-56	-472	40
Mauritania	MRT	Africa	LMIC	0.741	0.579968	0.903032	0.323064	0.71	-0.031	0.130032	-0.193032	TRUE	145000	42050	37483	4567	-18854	27989
Mauritius	MUS	Africa	UMIC	0.959	0.901466	0.99	0.0885339	0.93	-0.029	0.0285339	-0.06	TRUE	13000	910	536	373	-370	779
Mexico	MEX	Americas	UMIC	0.82	0.72665	0.91335	0.1867	0.74	-0.08	0.0133501	-0.17335	TRUE	2163000	562380	389340	173039	-28876	374956
Micronesia (Federated States of)	FSM	Oceania	LMIC	0.802	0.657511	0.947489	0.289978	0.83	0.028	0.172489	-0.117489	TRUE	3000	510	593	-82	-517	352
Mongolia	MNG	Asia	LMIC	0.978	0.949615	0.99	0.0403855	0.96	-0.018	0.0103855	-0.03	TRUE	73000	2920	1617	1303	-758	2190
Mozambique	MOZ	Africa	LIC	0.88	0.820347	0.939653	0.119306	0.79	-0.09	-0.0303468	-0.149653	FALSE	1096000	230160	131520	98639	33260	164019
Myanmar	MMR	Asia	LMIC	0.9	0.78696	0.99	0.20304	0.84	-0.06	0.05304	-0.15	TRUE	905000	144800	90500	54300	-48001	135750
Nauru	NRU	Oceania	HIC	0.96	0.663642	0.99	0.326358	0.95	-0.01	0.286358	-0.04	TRUE	NA	NA	NA	NA	NA	NA
Nepal	NPL	Asia	LMIC	0.948	0.866944	0.99	0.123056	0.84	-0.108	-0.0269445	-0.15	FALSE	548000	87680	28765	58915	14765	82200
Netherlands	NLD	Europe	HIC	0.94	0.925081	0.954919	0.0298389	0.94	0	0.0149195	-0.0149195	TRUE	173000	10380	10380	0	-2581	2581
New Zealand	NZL	Oceania	HIC	0.92	0.895369	0.944631	0.049263	0.92	0	0.0246315	-0.0246315	TRUE	60000	4800	4800	0	-1477	1477
Nicaragua	NIC	Americas	LMIC	0.98	0.922241	0.99	0.0677594	0.92	-0.06	-0.00224065	-0.07	FALSE	129000	10320	2580	7739	289	9029
Niger	NER	Africa	LIC	0.835	0.755158	0.914316	0.159158	0.81	-0.025	0.0548421	-0.104316	TRUE	1051000	199690	173692	25998	-57639	109635
Nigeria	NGA	Africa	LMIC	0.57	0.46246	0.67754	0.21508	0.57	0	0.10754	-0.10754	TRUE	7196000	3094280	3094280	0	-773857	773857
Norway	NOR	Europe	HIC	0.97	0.945782	0.99	0.0442176	0.97	0	0.0242176	-0.02	TRUE	60000	1800	1800	0	-1453	1200
Oman	OMN	Asia	HIC	0.988	0.979956	0.99	0.0100435	0.99	0.002	0.0100435	0	TRUE	89000	890	1068	-178	-893	0
Pakistan	PAK	Asia	LMIC	0.84	0.763825	0.916175	0.152351	0.77	-0.07	0.00617542	-0.146175	TRUE	5692000	1309160	910720	398439	-35150	832030
Palau	PLW	Oceania	HIC	0.946	0.734055	0.99	0.255945	0.96	0.014	0.225945	-0.03	TRUE	NA	NA	NA	NA	NA	NA
Panama	PAN	Americas	UMIC	0.88	0.779656	0.980344	0.200687	0.74	-0.14	-0.0396563	-0.240344	FALSE	79000	20540	9480	11060	3132	18987
Papua New Guinea	PNG	Oceania	LMIC	0.35	0.230695	0.469305	0.23861	0.39	0.04	0.159305	-0.079305	TRUE	228000	139080	148200	-9120	-36321	18081
Paraguay	PRY	Americas	UMIC	0.881	0.829889	0.931221	0.101332	0.79	-0.091	-0.039889	-0.141221	FALSE	140000	29400	16722	12677	5584	19770
Peru	PER	Americas	UMIC	0.901	0.803955	0.99	0.186045	0.72	-0.181	-0.0839555	-0.27	FALSE	568000	159040	56232	102807	47686	153360
Philippines	PHL	Asia	LMIC	0.795	0.632993	0.957243	0.32425	0.71	-0.085	0.0770068	-0.247243	TRUE	2143000	621470	439062	182408	-165025	529842
Poland	POL	Europe	HIC	0.945	0.932725	0.956661	0.0239357	0.9	-0.045	-0.0327251	-0.0566608	FALSE	361000	36100	19966	16134	11813	20454
Portugal	PRT	Europe	HIC	0.99	0.959171	0.99	0.0308292	0.99	0	0.0308292	0	TRUE	78000	780	780	0	-2404	0
Qatar	QAT	Asia	HIC	0.949	0.862532	0.99	0.127468	0.82	-0.129	-0.0425321	-0.17	FALSE	27000	4860	1377	3482	1148	4590
Republic of Moldova	MDA	Europe	UMIC	0.91	0.856417	0.963583	0.107167	0.86	-0.05	0.00358328	-0.103583	TRUE	39000	5460	3510	1950	-139	4039
Republic of North Macedonia	MKD	Europe	UMIC	0.944	0.903582	0.984418	0.0808364	0.84	-0.104	-0.0635818	-0.144418	FALSE	22000	3520	1232	2287	1398	3177
Romania	ROU	Europe	UMIC	0.88	0.828142	0.931858	0.103715	0.87	-0.01	0.0418577	-0.0618577	TRUE	183000	23790	21960	1830	-7659	11319
Russian Federation	RUS	Europe	UMIC	0.97	0.960256	0.979722	0.0194666	0.97	0	0.00974435	-0.00972226	TRUE	1757000	52710	52729	-19	-17120	17082
Rwanda	RWA	Africa	LIC	0.977	0.889917	0.99	0.100083	0.91	-0.067	0.0200833	-0.08	TRUE	388000	34920	8748	26172	-7792	31039
Saint Kitts and Nevis	KNA	Americas	HIC	0.978	0.952092	0.99	0.0379084	0.99	0.012	0.0379084	0	TRUE	NA	NA	NA	NA	NA	NA
Saint Lucia	LCA	Americas	UMIC	0.945	0.788605	0.99	0.201395	0.86	-0.085	0.0713952	-0.13	TRUE	2000	280	111	169	-142	260
Saint Vincent and the Grenadines	VCT	Americas	UMIC	0.982	0.965093	0.99	0.024907	0.97	-0.012	0.00490703	-0.02	TRUE	2000	60	36	23	-9	40
San Marino	SMR	Europe	HIC	0.88	0.844592	0.915408	0.0708159	0.89	0.01	0.0454079	-0.0254079	TRUE	NA	NA	NA	NA	NA	NA
Saudi Arabia	SAU	Asia	HIC	0.96	0.941456	0.978544	0.0370886	0.95	-0.01	0.00854432	-0.0285443	TRUE	582000	29100	23280	5820	-4972	16612
Senegal	SEN	Africa	LMIC	0.973	0.870822	0.99	0.119178	0.91	-0.063	0.0391783	-0.08	TRUE	543000	48870	14861	34008	-21273	43439
Serbia	SRB	Europe	UMIC	0.937	0.886723	0.986277	0.0995538	0.92	-0.017	0.0332769	-0.0662769	TRUE	81000	6480	5143	1336	-2695	5368
Seychelles	SYC	Africa	HIC	0.985	0.96574	0.99	0.0242601	0.97	-0.015	0.00426014	-0.02	TRUE	2000	60	31	29	-8	40
Sierra Leone	SLE	Africa	LIC	0.95	0.80053	0.99	0.18947	0.91	-0.04	0.10947	-0.08	TRUE	239000	21510	11950	9559	-26163	19119
Slovakia	SVK	Europe	HIC	0.976	0.96863	0.983764	0.0151342	0.97	-0.006	0.00137039	-0.0137638	TRUE	56000	1680	1333	347	-76	770
Slovenia	SVN	Europe	HIC	0.949	0.928184	0.969224	0.04104	0.95	0.001	0.0218162	-0.0192238	TRUE	19000	950	975	-24	-414	365
Somalia	SOM	Africa	LIC	0.42	0.326623	0.513377	0.186754	0.42	0	0.093377	-0.093377	TRUE	617000	357860	357860	0	-57613	57613
South Africa	ZAF	Africa	UMIC	0.85	0.776664	0.923336	0.146672	0.84	-0.01	0.0633359	-0.0833359	TRUE	1143000	182880	171450	11430	-72392	95252
Spain	ESP	Europe	HIC	0.965	0.948114	0.982886	0.0347714	0.98	0.015	0.0318857	-0.00288569	TRUE	379000	7580	13076	-5495	-12084	1093
Sri Lanka	LKA	Asia	LMIC	0.99	0.976763	0.99	0.0132375	0.96	-0.03	-0.0167625	-0.03	FALSE	324000	12960	3240	9720	5431	9720
State of Palestine	PSE	Asia	LMIC	0.99	0.957573	0.99	0.0324272	0.99	0	0.0324272	0	TRUE	142000	1420	1420	0	-4604	0
Sudan	SDN	Africa	LIC	0.946	0.867588	0.99	0.122412	0.9	-0.046	0.0324121	-0.09	TRUE	1327000	132700	71239	61461	-43010	119429
Sweden	SWE	Europe	HIC	0.98	0.969936	0.99	0.0200643	0.97	-0.01	6.42526e-05	-0.02	TRUE	120000	3600	2400	1200	-7	2400
Switzerland	CHE	Europe	HIC	0.962	0.954224	0.968934	0.0147104	0.96	-0.002	0.00577627	-0.00893416	TRUE	89000	3560	3419	140	-514	795
Syrian Arab Republic	SYR	Asia	LIC	0.54	0.403615	0.676385	0.27277	0.49	-0.05	0.0863851	-0.186385	TRUE	415000	211650	190900	20750	-35849	77349
Tajikistan	TJK	Asia	LMIC	0.97	0.927818	0.99	0.0621822	0.97	0	0.0421822	-0.02	TRUE	271000	8130	8130	0	-11431	5420
Thailand	THA	Asia	UMIC	0.972	0.958181	0.986142	0.0279613	0.97	-0.002	0.0118188	-0.0161425	TRUE	692000	20760	19264	1495	-8178	11170
Togo	TGO	Africa	LIC	0.84	0.726782	0.953218	0.226437	0.82	-0.02	0.0932185	-0.133218	TRUE	256000	46080	40960	5120	-23863	34103
Tonga	TON	Oceania	UMIC	0.981	0.936147	0.99	0.0538527	0.99	0.009	0.0538527	0	TRUE	3000	30	57	-27	-161	0
Tunisia	TUN	Africa	LMIC	0.92	0.893395	0.946605	0.0532101	0.92	0	0.026605	-0.026605	TRUE	194000	15520	15520	0	-5161	5161
Turkey	TUR	Asia	UMIC	0.99	0.882084	0.99	0.107916	0.98	-0.01	0.0979159	-0.01	TRUE	1291000	25820	12910	12910	-126409	12910
Turkmenistan	TKM	Asia	UMIC	0.969	0.900523	0.99	0.089477	0.98	0.011	0.079477	-0.01	TRUE	129000	2580	4063	-1483	-10252	1290
Tuvalu	TUV	Oceania	UMIC	0.934	0.847898	0.99	0.142102	0.95	0.016	0.102102	-0.04	TRUE	NA	NA	NA	NA	NA	NA
Uganda	UGA	Africa	LIC	0.962	0.913672	0.99	0.0763278	0.89	-0.072	-0.0236722	-0.1	FALSE	1600000	176000	61051	114949	37875	159999
Ukraine	UKR	Europe	LMIC	0.8	0.45889	0.99	0.53111	0.81	0.01	0.35111	-0.18	TRUE	393000	74670	78600	-3930	-137986	70739
United Arab Emirates	ARE	Asia	HIC	0.99	0.96939	0.99	0.0206097	0.9	-0.09	-0.0693903	-0.09	FALSE	99000	9900	990	8909	6869	8909
United Kingdom	GBR	Europe	HIC	0.93	0.917275	0.942725	0.025449	0.93	0	0.0127245	-0.0127245	TRUE	768000	53760	53760	0	-9772	9772
United Republic of Tanzania	TZA	Africa	LMIC	0.89	0.815901	0.964027	0.148126	0.86	-0.03	0.0440992	-0.104027	TRUE	2072000	290080	227995	62084	-91373	215543
United States	USA	Americas	HIC	0.943	0.928867	0.958054	0.0291871	0.93	-0.013	0.00113313	-0.028054	TRUE	3935000	275450	222483	52966	-4458	110392
Uruguay	URY	Americas	HIC	0.949	0.921454	0.977344	0.0558898	0.92	-0.029	-0.00145411	-0.0573439	FALSE	47000	3760	2378	1381	68	2695
Uzbekistan	UZB	Asia	LMIC	0.968	0.950947	0.985519	0.0345718	0.95	-0.018	-0.000946966	-0.0355188	FALSE	664000	33200	21093	12106	628	23584
Vanuatu	VUT	Oceania	LMIC	0.91	0.862887	0.957113	0.0942256	0.78	-0.13	-0.0828872	-0.177113	FALSE	9000	1980	810	1169	745	1594
Viet Nam	VNM	Asia	LMIC	0.911	0.716256	0.99	0.273744	0.94	0.029	0.223744	-0.05	TRUE	1542000	92520	137238	-44718	-345013	77100
Yemen	YEM	Asia	LIC	0.764	0.695583	0.833195	0.137612	0.72	-0.044	0.0244168	-0.113195	TRUE	837000	234360	197206	37153	-20436	94744
Zambia	ZMB	Africa	LMIC	0.863	0.789388	0.937357	0.147969	0.84	-0.023	0.0506115	-0.0973573	TRUE	626000	100160	85529	14631	-31682	60945
Zimbabwe	ZWE	Africa	LMIC	0.9	0.810974	0.989026	0.178052	0.86	-0.04	0.0490262	-0.129026	TRUE	417000	58380	41700	16680	-20443	53803
